# A liquid biopsy-centered, pan-cancer, open next generation sequencing panel to support clinical decision-making (LION panel)

**DOI:** 10.64898/2026.06.05.26354976

**Authors:** Sabrina Feierabend, Axel Künstner, Michael Forster, Theresa Helbing, Niklas Gebauer, Timo Gemoll, Franziska Axt, Subbaiah Chary Nimmagadda, Lavanya Ranganathan, Johanna Schwandt, Marilena Heber, Silke Szymczak, Ina Hohensee, Stephanie M. J. Fliedner, Florian Scherer, Martina Oberländer, Stefanie Derer-Petersen, Hauke Busch, Nikolas von Bubnoff, Eva Dazert

**Author notes:** **Corresponding authors:** Axel Künstner, PhD, Medical Systems Biology Group, Institute of Experimental Dermatology, University of Luebeck, Ratzeburger Allee 160, 23562 Luebeck, Germany, Dr. Eva Dazert-Klebsattel, Klinik für Hämatologie und Onkologie, Biomedizinische Forschung, Ratzeburger Allee 160, Haus 67, 23562 Luebeck. Equal contribution and shared first authorship (Sabrina Feierabend, Axel Künstner).

## Abstract

Cancer treatment has shifted toward personalized therapy based on molecular profiling, particularly in advanced disease. Existing circulating tumor DNA panels are often broad, generating many non-actionable variants and incurring costs that limit routine use in molecular tumor boards. We developed and validated a manufacturer-independent, 109-gene liquid biopsy-centered pan-cancer open next generation sequencing panel (LION panel), combined with an in-house bioinformatic pipeline to support clinical decision-making.

A total of 87 samples were analyzed, including 17 reference samples, 21 healthy blood donor controls, and 49 patient samples including nine tumor entities.

The LION panel achieved 92% sensitivity and 99% specificity in reference samples, with high concordance to digital droplet PCR (r = 0.99). It detected variant allele frequencies as low as 0.05% (tumor-informed) and 0.5% (tumor-uninformed). Clinical concordance reached 82% with blood-based digital droplet PCR and 75% with whole exome tissue sequencing. In representative cases, variant dynamics correlated with disease progression and revealed additional targetable variants.

Overall, the LION panel supports clinical decision-making by enabling identification of targetable variants, disease monitoring, and detection of treatment resistance, particularly when tumor tissue is unavailable.
