## Supplementary Table S1 for "A liquid biopsy-centered, pan-cancer, open next generation sequencing panel to support clinical decision-making (LION panel)"

### Sheet: Sheet1
Supplementary Table S1. Genes and associated hotspot mutations covered by the LION panel. Hotspot regions are sequenced at double depth to improve coverage and detection sensitivity.
Gene	Hotspot Mutations
ABL1	p.T334I
AKT1	p.E17K
ALK	p.F1174L, p.R1275Q
AMER1	p.R353*, p.R497*
APC	p.R876*, p.R1450*
ARID1A	p.R1989*
ASXL1	p.R693*
ATM	p.R337, p.D1853, p.R3008
AXL
BCL2	pT7, pP59, pA131
BRAF	p.V600E
BRCA1
BRCA2	p.N289H, p.N372H and pN991D
CCND1	p.P241=
CD274
CD79B	p.Y197
CDH1	p.Q23* c.67C>T
CDK4	p.K22M and pR24L
CDK6
CDKN2A	p.R58*, p.R80*, p.H83, p.D84, p.W110*
CHEK2	pK416E
CSF1R
CTNNB1	p.D31-p.S45; p.K335-p.W387; p.L506-p.R582
DIS3
DNMT3A	pR882H
DUSP2
EGFR	p.T790, p.L858
EGR1
ERBB2	p.S310, p.L755
ERBB3	p.V104
ERBB4
EZH2	p.D185H and p.Y646-pR690
FAM46C (TENT5C)
FBXW7	p.R465, p.R479, p.R505
FGFR1	p.N577K
FGFR2	p.S252W, p.N550
FGFR3	p.S249C, p.Y375C
FGFR4
FLT3	pD835
GNA11	p.Q209L
GNAQ
GNAS
HIST1H1E
HRAS	p.G12, p.G13, p.Q61
IDH1	p.R132H
IDH2	p.R140Q , p.R172
IGLL5
JAK2	p.V617F
JAK3	p.M511I and p.A573 and p.R657 and p.V722
KDR
KEAP1
KIT	p.V559, p.L576P, p.D816V
KLHL6
KMT2C
KMT2D
KRAS	p.G12D/V/C, p.G13D
LRP1B
LTB
MAP2K1	p.K57, p.P124
MAP2K2
MAPK1	pE322K
MAPK3
MDM2
MET	multiple
MLH1	p.I217 and p.I219 and p.V384D
MTOR	multiple
MYC	p.S21 to p.P74 and p.F153 to p.S190
MYCN	p.P44L
MYD88	p.L273P
NF1
NFE2L2	p.D29, p.R34, p.E79, p.E82
NOTCH1	p.L1574P to p.D1698=
NOTCH2	p.A3, p.C19W, p.N46S
NRAS	p.G12, p.G13, p.Q61
NTRK1
NTRK2
NTRK3
PARP1
PDGFRA	p.D842V
PDGFRB
PIK3CA	p.E542K, p.E545K, p.H1047R
PIK3R1	p.N564D
PPM1D
PRKD2
PTEN	p.R130
PTPN11	p.G60, p.D61, p.A72, p.E76, p.G503
RB1
RET	p.C634R, p.M918T
RNF43
ROS1
SDHA
SF3B1	p.R625, p.K666, p.K700E
SMAD4	p.R361
SMARCB1	p.R377
SMO	p.L412F and p.W535L
SOX9
SRC
SRSF2	pP59H
STAT3	pY640F, pD661Y
STK11	p.F354L
TCF7L2	p.R471
TET2
TGFBR2	p.R553
TP53	p.R175H, p.R248, p.R273
TSC1	p.S661N and p.A943
TSC2
UGT1A1
VHL
WT1	p.N198=, p.S381*, p.R462
