## Supplementary Table S2 for "A liquid biopsy-centered, pan-cancer, open next generation sequencing panel to support clinical decision-making (LION panel)"

### Sheet: Sheet1
Supplementary Table S2. Individual sample-level sequencing depth metrics. Δ Mean (Raw Reads - EC + RM): darker shading indicates larger differences; lighter shading indicates smaller differences. Δ Mean EC +RM (Ind.-Overall): the top 10 values (dark grey) consist of 4 gDNA patient and 6 cfDNA reference samples, whereas the bottom 10 values (light grey) include 3 FFPE samples, 1 cfDNA patient samp…
Batch	Sample	Sample Type	Subgroup	Mean On-Target Depth (x) Raw Reads	Mean On-Target Depth (x) EC + RM	Δ Mean (Raw Reads - EC + RM)	Δ Mean EC +RM (Ind.-Overall)
1	gt_P_2023_0001	FFPE		4086	41	4045	-1992.8
1	gt_P_2023_0002	FFPE		4642	494	4148	-1539.8
1	gt_P_2023_0003	FFPE		4195	457	3738	-1576.8
1	gt_L_2023_0004	LB	gDNA Patient	26528	4482	22046	2448.2
1	gt_L_2023_0005	LB	gDNA Patient	34166	5766	28400	3732.2
1	ct_L_2023_0006	LB	cfDNA Patient	30853	1234	29619	-799.8
1	ct_L_2023_0007	LB	cfDNA Patient	33666	1624	32042	-409.8
1	ct_L_2023_0008	LB	cfDNA Patient	27974	989	26985	-1044.8
1	gt_P_2023_0009	FFPE		4784	523	4261	-1510.8
1	gt_P_2023_0011	FFPE		6441	869	5572	-1164.8
1	gt_L_2023_0012	LB	gDNA Patient	32871	5472	27399	3438.2
1	gt_L_2023_0013	LB	gDNA Patient	22278	3776	18502	1742.2
1	ct_L_2023_0014	LB	cfDNA Patient	25406	638	24768	-1395.8
1	ct_L_2023_0015	LB	cfDNA Patient	24364	2020	22344	-13.8
1	ct_L_2023_0016	LB	cfDNA Patient	29244	2185	27059	151.2
2	gt_P_2023_0017	FFPE		4189	437	3752	-1596.8
2	ct_L_2023_0018	LB	cfDNA Patient	28962	1453	27509	-580.8
2	gt_L_2023_0019	LB	gDNA Patient	28082	4544	23538	2510.2
2	ct_L_2023_0020	LB	cfDNA Patient	28671	2245	26426	211.2
2	ct_L_2023_0021	LB	cfDNA Patient	45779	2270	43509	236.2
2	ct_L_2023_0022	LB	cfDNA Patient	33631	2148	31483	114.2
2	cn_L_2023_0023	LB	cfDNA Healthy	32162	1537	30625	-496.8
2	gt_L_2023_0024	LB	gDNA Patient	20458	2333	18125	299.2
2	ct_L_2023_0025	LB	cfDNA Patient	40623	2168	38455	134.2
2	ct_L_2023_0026	LB	cfDNA Patient	24822	3151	21671	1117.2
2	ct_L_2023_0027	LB	cfDNA Patient	35185	1587	33598	-446.8
2	cn_L_2023_0028	LB	cfDNA Healthy	26578	1275	25303	-758.8
2	cn_L_2023_0029	LB	cfDNA Healthy	29475	788	28687	-1245.8
2	ct_L_2023_0030	LB	cfDNA Patient	22305	628	21677	-1405.8
2	ct_L_2023_0031	LB	cfDNA Patient	23643	3158	20485	1124.2
2	ct_L_2023_0032	LB	cfDNA Patient	26494	3826	22668	1792.2
2	cn_L_2024_0033	LB	cfDNA Healthy	32387	774	31613	-1259.8
2	cn_L_2024_0034	LB	cfDNA Healthy	23201	857	22344	-1176.8
2	cn_L_2024_0035	LB	cfDNA Healthy	46300	613	45687	-1420.8
2	ct_L_2024_0036	LB	cfDNA Patient	25954	555	25399	-1478.8
2	ct_L_2024_0037	LB	cfDNA Patient	34490	847	33643	-1186.8
2	ct_L_2024_0038	LB	cfDNA Patient	28976	635	28341	-1398.8
2	ct_L_2024_0039	LB	cfDNA Patient	29316	482	28834	-1551.8
2	ct_L_2024_0040	LB	cfDNA Patient	22102	2523	19579	489.2
2	ct_R_2024_0041	LB	cfDNA Reference	28871	4210	24661	2176.2
2	ct_R_2024_0042	LB	cfDNA Reference	21183	3150	18033	1116.2
2	ct_R_2024_0043	LB	cfDNA Reference	23514	3480	20034	1446.2
3	gn_L_2024_0044	LB	gDNA Patient	35249	3431	31818	1397.2
3	cn_L_2024_0045	LB	cfDNA Healthy	21679	256	21423	-1777.8
3	cn_L_2024_0046	LB	cfDNA Healthy	25150	137	25013	-1896.8
3	cn_L_2024_0047	LB	cfDNA Healthy	29783	989	28794	-1044.8
3	cn_L_2024_0048	LB	cfDNA Healthy	5079	33	5046	-2000.8
3	cn_L_2024_0049	LB	cfDNA Healthy	27271	204	27067	-1829.8
3	cn_L_2024_0050	LB	cfDNA Healthy	21289	114	21175	-1919.8
3	cn_L_2024_0051	LB	cfDNA Healthy	23542	235	23307	-1798.8
2	ct_R_2024_0052	LB	cfDNA Reference	21516	3178	18338	1144.2
2	ct_R_2024_0053	LB	cfDNA Reference	24103	2029	22074	-4.8
2	ct_R_2024_0054	LB	cfDNA Reference	29271	1777	27494	-256.8
2	ct_R_2024_0055	LB	cfDNA Reference	26563	3068	23495	1034.2
2	ct_R_2024_0056	LB	cfDNA Reference	20075	1463	18612	-570.8
3	cn_L_2024_0057	LB	cfDNA Healthy	22567	1572	20995	-461.8
3	cn_L_2024_0058	LB	cfDNA Healthy	34888	1536	33352	-497.8
3	cn_L_2024_0059	LB	cfDNA Healthy	29992	1334	28658	-699.8
3	cn_L_2024_0060	LB	cfDNA Healthy	27774	1255	26519	-778.8
3	cn_L_2024_0061	LB	cfDNA Healthy	34124	1968	32156	-65.8
3	cn_L_2024_0062	LB	cfDNA Healthy	25481	732	24749	-1301.8
3	cn_L_2024_0063	LB	cfDNA Healthy	27974	2380	25594	346.2
3	cn_L_2024_0064	LB	cfDNA Healthy	25062	1830	23232	-203.8
3	ct_L_2024_0065	LB	cfDNA Patient	33122	1063	32059	-970.8
3	ct_L_2024_0066	LB	cfDNA Patient	34917	1938	32979	-95.8
3	ct_L_2024_0067	LB	cfDNA Patient	32652	1540	31112	-493.8
3	ct_L_2024_0068	LB	cfDNA Patient	31703	2138	29565	104.2
3	ct_L_2024_0069	LB	cfDNA Patient	17368	2800	14568	766.2
3	ct_L_2024_0070	LB	cfDNA Patient	22425	490	21935	-1543.8
3	ct_L_2024_0071	LB	cfDNA Patient	27165	895	26270	-1138.8
3	ct_L_2024_0072	LB	cfDNA Patient	31044	962	30082	-1071.8
3	ct_L_2024_0073	LB	cfDNA Patient	25959	2204	23755	170.2
3	gn_L_2024_0074	LB	gDNA Patient	28398	3226	25172	1192.2
3	gn_L_2024_0075	LB	gDNA Patient	32576	3379	29197	1345.2
3	gn_L_2024_0076	LB	gDNA Patient	23939	3196	20743	1162.2
3	gn_L_2024_0078	LB	gDNA Patient	26120	3086	23034	1052.2
3	gn_L_2024_0079	LB	gDNA Patient	26230	3823	22407	1789.2
3	gn_L_2024_0080	LB	gDNA Patient	27352	2865	24487	831.2
4	ct_R_2024_0081	LB	cfDNA Reference	35342	4427	30915	2393.2
4	ct_R_2024_0082	LB	cfDNA Reference	30267	3946	26321	1912.2
4	ct_R_2024_0083	LB	cfDNA Reference	30018	3605	26413	1571.2
5	ct_R_2025_0105	LB	cfDNA Reference	33831	2456	31375	422.2
4	ct_R_2025_0106	LB	cfDNA Reference	28195	2138	26057	104.2
4	ct_R_2025_0107	LB	cfDNA Reference	20424	2900	17524	866.2
5	ct_R_2025_0145	LB	cfDNA Reference	29277	4338	24939	2304.2
5	ct_R_2025_0146	LB	cfDNA Reference	24743	3859	20884	1825.2
5	ct_R_2025_0147	LB	cfDNA Reference	26399	3901	22498	1867.2
	Overall (n=87) Mean ± SD			26399.4 ± 8250.8	2033.8 ± 1378.7
Batch	Sample	Sample Type	Subgroup	Median On-Target Depth (x) Raw Reads	Median On-Target Depth (x) EC + RM	Δ Median (Raw Reads - EC +RM)	Δ Median EC +RM (Ind.-Overall)
1	gt_P_2023_0001	FFPE		3369	37	3332	-1930
1	gt_P_2023_0002	FFPE		3728	417	3311	-1550
1	gt_P_2023_0003	FFPE		3361	385	2976	-1582
1	gt_L_2023_0004	LB	gDNA Patient	24519	4140	20379	2173
1	gt_L_2023_0005	LB	gDNA Patient	31485	5317	26168	3350
1	ct_L_2023_0006	LB	cfDNA Patient	28843	1275	27568	-692
1	ct_L_2023_0007	LB	cfDNA Patient	31011	1660	29351	-307
1	ct_L_2023_0008	LB	cfDNA Patient	26080	1021	25059	-946
1	gt_P_2023_0009	FFPE		3749	430	3319	-1537
1	gt_P_2023_0011	FFPE		4959	675	4284	-1292
1	gt_L_2023_0012	LB	gDNA Patient	30490	5033	25457	3066
1	gt_L_2023_0013	LB	gDNA Patient	20590	3408	17182	1441
1	ct_L_2023_0014	LB	cfDNA Patient	24066	660	23406	-1307
1	ct_L_2023_0015	LB	cfDNA Patient	22544	2026	20518	59
1	ct_L_2023_0016	LB	cfDNA Patient	27086	2204	24882	237
2	gt_P_2023_0017	FFPE		3494	383	3111	-1584
2	ct_L_2023_0018	LB	cfDNA Patient	27332	1494	25838	-473
2	gt_L_2023_0019	LB	gDNA Patient	25921	4155	21766	2188
2	ct_L_2023_0020	LB	cfDNA Patient	26834	2314	24520	347
2	ct_L_2023_0021	LB	cfDNA Patient	42623	2318	40305	351
2	ct_L_2023_0022	LB	cfDNA Patient	31688	2220	29468	253
2	cn_L_2023_0023	LB	cfDNA Healthy	30535	1581	28954	-386
2	gt_L_2023_0024	LB	gDNA Patient	19403	2310	17093	343
2	ct_L_2023_0025	LB	cfDNA Patient	37801	2214	35587	247
2	ct_L_2023_0026	LB	cfDNA Patient	23694	3202	20492	1235
2	ct_L_2023_0027	LB	cfDNA Patient	33203	1669	31534	-298
2	cn_L_2023_0028	LB	cfDNA Healthy	24722	1318	23404	-649
2	cn_L_2023_0029	LB	cfDNA Healthy	27811	809	27002	-1158
2	ct_L_2023_0030	LB	cfDNA Patient	20485	640	19845	-1327
2	ct_L_2023_0031	LB	cfDNA Patient	22075	3084	18991	1117
2	ct_L_2023_0032	LB	cfDNA Patient	24061	3513	20548	1546
2	cn_L_2024_0033	LB	cfDNA Healthy	30451	799	29652	-1168
2	cn_L_2024_0034	LB	cfDNA Healthy	21765	888	20877	-1079
2	cn_L_2024_0035	LB	cfDNA Healthy	43469	627	42842	-1340
2	ct_L_2024_0036	LB	cfDNA Patient	24338	570	23768	-1397
2	ct_L_2024_0037	LB	cfDNA Patient	31838	874	30964	-1093
2	ct_L_2024_0038	LB	cfDNA Patient	27291	659	26632	-1308
2	ct_L_2024_0039	LB	cfDNA Patient	27608	497	27111	-1470
2	ct_L_2024_0040	LB	cfDNA Patient	20931	2573	18358	606
2	ct_R_2024_0041	LB	cfDNA Reference	25401	3626	21775	1659
2	ct_R_2024_0042	LB	cfDNA Reference	18173	2589	15584	622
2	ct_R_2024_0043	LB	cfDNA Reference	20825	3048	17777	1081
3	gn_L_2024_0044	LB	gDNA Patient	33254	3534	29720	1567
3	cn_L_2024_0045	LB	cfDNA Healthy	20358	261	20097	-1706
3	cn_L_2024_0046	LB	cfDNA Healthy	23419	135	23284	-1832
3	cn_L_2024_0047	LB	cfDNA Healthy	28219	1016	27203	-951
3	cn_L_2024_0048	LB	cfDNA Healthy	3900	26	3874	-1941
3	cn_L_2024_0049	LB	cfDNA Healthy	25723	205	25518	-1762
3	cn_L_2024_0050	LB	cfDNA Healthy	20027	113	19914	-1854
3	cn_L_2024_0051	LB	cfDNA Healthy	22226	237	21989	-1730
2	ct_R_2024_0052	LB	cfDNA Reference	19164	2894	16270	927
2	ct_R_2024_0053	LB	cfDNA Reference	20120	1967	18153	0
2	ct_R_2024_0054	LB	cfDNA Reference	23498	1649	21849	-318
2	ct_R_2024_0055	LB	cfDNA Reference	23946	2991	20955	1024
2	ct_R_2024_0056	LB	cfDNA Reference	16838	1425	15413	-542
3	cn_L_2024_0057	LB	cfDNA Healthy	21760	1615	20145	-352
3	cn_L_2024_0058	LB	cfDNA Healthy	33503	1588	31915	-379
3	cn_L_2024_0059	LB	cfDNA Healthy	28824	1381	27443	-586
3	cn_L_2024_0060	LB	cfDNA Healthy	26719	1292	25427	-675
3	cn_L_2024_0061	LB	cfDNA Healthy	32943	2027	30916	60
3	cn_L_2024_0062	LB	cfDNA Healthy	24502	753	23749	-1214
3	cn_L_2024_0063	LB	cfDNA Healthy	27046	2460	24586	493
3	cn_L_2024_0064	LB	cfDNA Healthy	24272	1897	22375	-70
3	ct_L_2024_0065	LB	cfDNA Patient	31832	1095	30737	-872
3	ct_L_2024_0066	LB	cfDNA Patient	33746	2008	31738	41
3	ct_L_2024_0067	LB	cfDNA Patient	31607	1590	30017	-377
3	ct_L_2024_0068	LB	cfDNA Patient	30267	2120	28147	153
3	ct_L_2024_0069	LB	cfDNA Patient	16241	2629	13612	662
3	ct_L_2024_0070	LB	cfDNA Patient	21427	507	20920	-1460
3	ct_L_2024_0071	LB	cfDNA Patient	26162	923	25239	-1044
3	ct_L_2024_0072	LB	cfDNA Patient	29953	994	28959	-973
3	ct_L_2024_0073	LB	cfDNA Patient	24878	2223	22655	256
3	gn_L_2024_0074	LB	gDNA Patient	27132	3196	23936	1229
3	gn_L_2024_0075	LB	gDNA Patient	30195	3298	26897	1331
3	gn_L_2024_0076	LB	gDNA Patient	22489	3139	19350	1172
3	gn_L_2024_0078	LB	gDNA Patient	24907	3078	21829	1111
3	gn_L_2024_0079	LB	gDNA Patient	24913	3728	21185	1761
3	gn_L_2024_0080	LB	gDNA Patient	26201	2846	23355	879
4	ct_R_2024_0081	LB	cfDNA Reference	31917	4180	27737	2213
4	ct_R_2024_0082	LB	cfDNA Reference	26499	3654	22845	1687
4	ct_R_2024_0083	LB	cfDNA Reference	27238	3444	23794	1477
5	ct_R_2025_0105	LB	cfDNA Reference	30157	2383	27774	416
4	ct_R_2025_0106	LB	cfDNA Reference	24223	2303	21920	336
4	ct_R_2025_0107	LB	cfDNA Reference	17849	2625	15224	658
5	ct_R_2025_0145	LB	cfDNA Reference	26608	3849	22759	1882
5	ct_R_2025_0146	LB	cfDNA Reference	22099	3388	18711	1421
5	ct_R_2025_0147	LB	cfDNA Reference	24320	3536	20784	1569
	Overall (n=87) Median (Q1-Q3)			24913 (21762.5 - 7635.5)	1967 (841.5 - 3019.5)
