## Supplementary Table S3 for "A liquid biopsy-centered, pan-cancer, open next generation sequencing panel to support clinical decision-making (LION panel)"

### Sheet: Sheet1
Supplementary Table S3. Sequencing depth summary across sequencing runs. Abbreviations: EC+RM, reads after error correction (including deduplication) and remapping of clipped reads; FFPE, formalin-fixed paraffin-embedded; IQR, interquartile range; LB, liquid biopsy; Raw Reads, reads after mapping but before deduplication; SD, standard deviation.
Run	Sample Type	Processing Step	Mean On-Target Depth ± SD (x)	Median On-Target Depth (IQR) (x)	n (Samples)
1	FFPE + LB	Raw Reads	19730.4 ± 12434.1	23305 (23781.5)	16
1	FFPE + LB	EC+RM	1937.9 ± 1888.9	1148 (2078)	16
1	FFPE	Raw Reads	4722.8 ± 886.7	3611 (343.5)	6
1	FFPE	EC+RM	470.2 ± 263.8	401 (43.25)	6
1	LB	Raw Reads	28735 ± 4123	26583 (5899)	10
1	LB	EC+RM	2818.6 ± 1900	2115 (2585.75)	10
2	LB	Raw Reads	28538.5 ± 6696.7	24722 (7783)	31
2	LB	EC+RM	2024.3 ± 1171.4	1967 (881)	31
3	LB	Raw Reads	27028.2 ± 6086	26162 (7120)	31
3	LB	EC+RM	1664.9 ± 1147.5	1590 (1706.5)	31
4	LB	Raw Reads	28849.2 ± 5407	26499 (3015)	5
4	LB	EC+RM	3403.2 ± 899.6	3444 (1029)	5
5	LB	Raw Reads	28562.5 ± 3980.7	25464 (3730.5)	4
5	LB	EC+RM	3638.5 ± 817.5	3462 (4877.5)	4
Overall	FFPE + LB	Raw Reads	26399.4 ± 8250.8	24913 (7635.5)	87
Overall	FFPE + LB	EC + RM	2033.8 ± 1378.7	1967 (2178)	87
