## Supplementary Table S4 for "A liquid biopsy-centered, pan-cancer, open next generation sequencing panel to support clinical decision-making (LION panel)"

### Sheet: Sheet1
Supplementary Table S4. Analytical performance metrics for variant detection in the reference cfDNA samples, including sensitivity, specificity, accuracy, positive (PPV) and negative predictive value (NPV). Samples were anonymized and numbered consecutively. True positives (TP) are pre-identified mutations detected by the LION panel. False positives (FP) are variants not present in the reference …
Sample ID	VAF [%]	Input DNA [ng]	Variant Type	TP	FP	FN	TN	Sensitivity	PPV	NPV	Accuracy	Specificity
1	1	50	SNPs	22	16	1	499961	0.96	0.58	0.999998	0.99997	0.99997
			InDels	12	12	0	499976	1	0.5	1	0.99998	0.99998
			SNPs+InDels	34	28	1	499937	0.97	0.55	0.999998	0.99994	0.99994
2	1	50	SNPs	23	13	0	499964	1	0.64	1	0.99997	0.99997
			InDels	12	12	0	499976	1	0.5	1	0.99998	0.99998
			SNPs+InDels	35	25	0	499940	1	0.58	1	0.99995	0.99995
3	1	25	SNPs	23	14	0	499963	1	0.62	1	0.99997	0.99997
			InDels	12	11	0	499977	1	0.52	1	0.99998	0.99998
			SNPs+InDels	35	25	0	499940	1	0.58	1	0.99995	0.99995
4	1	25	SNPs	23	7	0	499970	1	0.77	1	0.99999	0.99999
			InDels	12	16	0	499972	1	0.43	1	0.99997	0.99997
			SNPs+InDels	35	23	0	499942	1	0.6	1	0.99995	0.99995
5	1	10	SNPs	22	29	1	499948	0.96	0.43	0.999998	0.99994	0.99994
			InDels	9	11	3	499977	0.75	0.45	0.999994	0.99997	0.99998
			SNPs+InDels	31	40	4	499925	0.89	0.44	0.999992	0.99991	0.99992
6	1	10	SNPs	23	10	0	499967	1	0.7	1	0.99998	0.99998
			InDels	12	10	0	499978	1	0.55	1	0.99998	0.99998
			SNPs+InDels	35	20	0	499945	1	0.64	1	0.99996	0.99996
7	0.5	50	SNPs	23	31	0	499946	1	0.43	1	0.99994	0.99994
			InDels	10	12	2	499976	0.83	0.45	0.999996	0.99997	0.99998
			SNPs+InDels	33	43	2	499922	0.94	0.43	0.999996	0.99991	0.99991
8	0.5	50	SNPs	21	27	2	499950	0.91	0.44	0.999996	0.99994	0.99995
			InDels	10	9	2	499979	0.83	0.53	0.999996	0.99998	0.99998
			SNPs+InDels	31	36	4	499929	0.89	0.46	0.999992	0.99992	0.99993
9	0.5	25	SNPs	21	17	2	499960	0.91	0.55	0.999996	0.99996	0.99997
			InDels	11	12	1	499976	0.92	0.48	0.999998	0.99997	0.99998
			SNPs+InDels	32	29	3	499936	0.91	0.52	0.999994	0.99994	0.99994
10	0.5	25	SNPs	23	27	0	499950	1	0.46	1	0.99995	0.99995
			InDels	9	13	3	499975	0.75	0.41	0.999994	0.99997	0.99997
			SNPs+InDels	32	40	3	499925	0.91	0.44	0.999994	0.99991	0.99992
11	0.5	10	SNPs	22	10	1	499967	0.96	0.69	0.999998	0.99998	0.99998
			InDels	11	10	1	499978	0.92	0.52	0.999998	0.99998	0.99998
			SNPs+InDels	33	20	2	499945	0.94	0.62	0.999996	0.99996	0.99996
12	0.5	10	SNPs	22	17	1	499960	0.96	0.56	0.999998	0.99996	0.99997
			InDels	11	10	1	499978	0.92	0.52	0.999998	0.99998	0.99998
			SNPs+InDels	33	27	2	499938	0.94	0.55	0.999996	0.99994	0.99995
13	0.25	50	SNPs	22	15	1	499962	0.96	0.59	0.999998	0.99997	0.99997
			InDels	11	7	1	499981	0.92	0.61	0.999998	0.99998	0.99999
			SNPs+InDels	33	22	2	499943	0.94	0.6	0.999996	0.99995	0.99996
14	0.25	50	SNPs	21	17	2	499960	0.91	0.55	0.999996	0.99996	0.99997
			InDels	11	7	1	499981	0.92	0.61	0.999998	0.99998	0.99999
			SNPs+InDels	32	24	3	499941	0.91	0.57	0.999994	0.99995	0.99995
15	0.25	25	SNPs	20	10	3	499967	0.87	0.67	0.999994	0.99997	0.99998
			InDels	9	8	3	499980	0.75	0.53	0.999994	0.99998	0.99998
			SNPs+InDels	29	18	6	499947	0.83	0.62	0.999988	0.99995	0.99996
16	0.25	25	SNPs	23	8	0	499969	1	0.74	1	0.99998	0.99998
			InDels	11	10	1	499978	0.92	0.52	0.999998	0.99998	0.99998
			SNPs+InDels	34	18	1	499947	0.97	0.65	0.999998	0.99996	0.99996
17	0.25	10	SNPs	13	47	10	499930	0.57	0.22	0.99998	0.99989	0.99991
			InDels	7	8	5	499980	0.58	0.47	0.99999	0.99997	0.99998
			SNPs+InDels	20	55	15	499910	0.57	0.27	0.99997	0.99986	0.99989
