## Supplementary Table S5 for "A liquid biopsy-centered, pan-cancer, open next generation sequencing panel to support clinical decision-making (LION panel)"

### Sheet: Sheet1
Supplementary Table S5. Comparison of analytical performance between Mutect2 and VarDict for SNP+InDel detection in reference cfDNA samples, including sensitivity, specificity, accuracy, positive (PPV) and negative predictive value (NPV). Samples were anonymized and numbered consecutively. True positives (TP) are pre-identified mutations detected by the LION panel. False positives (FP) are varian…
Sample ID	VAF [%]	Input DNA [ng]	Variant Caller	TP	FP	FN	TN	Sensitivity	PPV	NPV	Accuracy	Specificity
1	1	50	Mutect2	23	13	12	499952	0.66	0.64	0.999976	0.99995	0.99997
			VarDict	34	15	1	499950	0.97	0.69	0.999998	0.99997	0.99997
2	1	50	Mutect2	24	8	11	499957	0.69	0.75	0.999978	0.99996	0.99998
			VarDict	33	18	2	499947	0.94	0.65	0.999996	0.99996	0.99996
3	1	25	Mutect2	26	6	9	499959	0.74	0.81	0.999982	0.99997	0.99999
			VarDict	35	19	0	499946	1	0.65	1	0.99996	0.99996
4	1	25	Mutect2	26	5	9	499960	0.74	0.84	0.999982	0.99997	0.99999
			VarDict	35	20	0	499945	1	0.64	1	0.99996	0.99996
5	1	10	Mutect2	22	17	13	499948	0.63	0.56	0.999974	0.99994	0.99997
			VarDict	31	27	4	499938	0.89	0.53	0.999992	0.99994	0.99995
6	1	10	Mutect2	21	4	14	499961	0.6	0.84	0.999972	0.99996	0.99999
			VarDict	35	16	0	499949	1	0.69	1	0.99997	0.99997
7	0.5	50	Mutect2	16	28	19	499937	0.46	0.36	0.999962	0.99991	0.99994
			VarDict	33	15	2	499950	0.94	0.69	0.999996	0.99997	0.99997
8	0.5	50	Mutect2	14	20	21	499945	0.4	0.41	0.999958	0.99992	0.99996
			VarDict	31	18	4	499947	0.89	0.63	0.999992	0.99996	0.99996
9	0.5	25	Mutect2	10	7	25	499958	0.29	0.59	0.99995	0.99994	0.99999
			VarDict	32	23	3	499942	0.91	0.58	0.999994	0.99995	0.99995
10	0.5	25	Mutect2	12	19	23	499946	0.34	0.39	0.999954	0.99992	0.99996
			VarDict	32	24	3	499941	0.91	0.57	0.999994	0.99995	0.99995
11	0.5	10	Mutect2	13	7	22	499958	0.37	0.65	0.999956	0.99994	0.99999
			VarDict	33	14	2	499951	0.94	0.7	0.999996	0.99997	0.99997
12	0.5	10	Mutect2	17	9	18	499956	0.49	0.65	0.999964	0.99995	0.99998
			VarDict	33	21	2	499944	0.94	0.61	0.999996	0.99995	0.99996
13	0.25	50	Mutect2	3	14	32	499951	0.09	0.18	0.999936	0.99991	0.99997
			VarDict	32	12	3	499953	0.91	0.73	0.999996	0.99997	0.99998
14	0.25	50	Mutect2	8	13	27	499952	0.23	0.38	0.999946	0.99992	0.99997
			VarDict	32	12	3	499953	0.91	0.73	0.999994	0.99997	0.99998
15	0.25	25	Mutect2	6	7	29	499958	0.17	0.46	0.999942	0.99993	0.99999
			VarDict	29	12	6	499953	0.83	0.71	0.999988	0.99996	0.99998
16	0.25	25	Mutect2	5	5	30	499960	0.14	0.5	0.99994	0.99993	0.99999
			VarDict	34	13	1	499952	0.97	0.72	0.999998	0.99997	0.99997
17	0.25	10	Mutect2	3	34	32	499931	0.09	0.08	0.999936	0.99987	0.99993
			VarDict	20	29	15	499936	0.57	0.41	0.99997	0.99991	0.99994
