## Supplementary Table S7 for "A liquid biopsy-centered, pan-cancer, open next generation sequencing panel to support clinical decision-making (LION panel)"

### Sheet: Sheet1
Supplementary Table S7. Sample collection, therapy response and treatment course of a breast cancer patient. (A) Timeline of sample collection in relation to therapy response. „- Year 3 Month 5“ indicates the time of initial diagnosis, whereas „Month 0“ marks the first detection of metastatic disease. Only the first tissue sample was suitable for genetic analysis in molecular tumor board; the oth…
A						B
Timepoint	Therapy Response	Sample Collection	Sample Usability			Timepoint Start	Timepoint End	Treatment
- Year 3 Month 5	Initial Diagnosis	-	-			- Year 3 Month 5	- Year 3 Month 5	Breast-conserving surgery; Radiation therapy
Month 0	Progress	Tissue (Metastasis)	usable			- Year 3 Month 5	Month 2	Tamoxifen
Month 5	Progress	-	-			Month 0	Month 0	Metastasis surgery; Adjuvant chemotherapy (Epirubicin, Cyclophosphamid)
Month 7	Stable Disease	-	-			Month 1	Month 2	Radiation therapy
Year 1 Month 8	Progress?	-	-			Month 2	Month 5	Letrozole, Palbociclib, Zoledronic Acid
Year 2 Month 3	Progress	-	-			Month 5	Year 2	Everolimus, Exemestane, Denosumab
Year 2 Month 9	Regress	-	-			Year 2 Month 1	Year 2 Month 3	Alpelisib, Fulvestrant
Year 3 Month 7	Progress?	-	-			Year 2 Month 4	Year 4 Month 4	Paclitaxel, Bevacizumab, Denosumab
Year 3 Month 9	Stable Disease	-	-			Year 4 Month 5	Year 5	Capecitabine, Denosumab
Year 4	Stable Disease	-	-			Year 5 Month 1	Year 5 Month 7	Trastuzumab deruxtecan
Year 4 Month 4	Progress	-	-			Year 5 Month 7	unknown	Sacituzumab govitecan
Year 4 Month 5	-	Tissue (Metastasis)	not usable
	-	Blood	usable
Year 4 Month 6	-	Tissue (Metastasis)	not usable
Year 4 Month 8	Mixed Response	-	-
Year 5	Progress	Tissue (Metastasis)	not usable
		Blood	usable
Year 5 Month 4	Mixed Response	-	-
Year 5 Month 7	Progress	-	-
Year 5 Month 10	Progress	Blood	usable
Year 6 Month 1	Death	-	-
