## Supplementary Table S10 for "A liquid biopsy-centered, pan-cancer, open next generation sequencing panel to support clinical decision-making (LION panel)"

### Sheet: Sheet1
Supplementary Table S10. Timeline of sample collection in relation to treatment course and therapy response in a rectal cancer patient. „- Month 22“ denotes the time of initial diagnosis, „Month 0“ marks local recurrence and first detection of metastases. A dash (-) indicates that no sample was collected or the information was not applicable. Clinical status was assessed by imaging (MRI/CT): “Reg…
Timepoint Start	Timepoint End	Response	Treatment	Sample Collection	Sample Usability
- Month 22	- Month 22	Initial diagnosis	Anterior resection surgery	-	-
- Month 21	- Month 18	-	Capectiabine, oxaliplatin	-	-
- Month 14	- Month 14	Stable disease	-	-	-
Month 0	Month 0	Local recurrence, metastasis	Recurrence surgery	Tissue	usable
Month 1	Month 1	-	-	Blood	usable
Month 1	Month 3	-	Radiation therapy	-	-
Month 5	Month 5	Regression	-	Blood	usable
Month 9	Month 9	Suspected progression	-	Blood	usable
